# LIFETIME JEM-DERIVED OCCUPATIONAL EXPOSURE BURDEN AND ODDS OF PARKINSON’S DISEASE AND PARKINSONISM IN A MATCHED CASE-CONTROL STUDY

**DOI:** 10.64898/2026.03.16.26348171

**Authors:** Freeman Lewis, Stefano Renzetti, Natalie Goulett, Somaiyeh Azmoun, Vaishnavi Sundar, Mahnoor Ali, Luciana Pitta, Daniel Shoieb, Margherita Caci, Stefano Borghesi, Loredana Covolo, Manuela Oppini, Umberto Gelatti, Alessandro Padovani, Andrea Pilotto, Fulvio Pepe, Marinella Turla, Patrizia Crippa, Paolo Boffetta, Luca Pani, Roel Vermeulen, Hans Kromhout, Luca Lambertini, Elena Colicino, Donatella Placidi, Roberto Lucchini

## Abstract

**Background/Objectives:** Occupational exposure to neurotoxicants, including pesticides and metals, has been implicated in Parkinson’s disease (PD) and Parkinsonism. However, the cumulative impact of lifetime occupational exposures remains insufficiently characterized. This study evaluated whether semi-quantitative, ALOHA+ Job-Exposure Matrix (ALOHA+-JEM) – derived cumulative occupational exposures were associated with PD and Parkinsonism.

**Methods:** We conducted a hospital-based matched case–control study in Brescia, Italy, (n = 668; 334 PD/Parkinsonism cases and 334 matched controls), 1:1 matched on sex, age, and lifetime occupational duration. Lifetime occupational histories were coded using ISCO classification and linked to the ALOHA+-JEM to derive cumulative exposure metrics (unexposed/low/high) for major occupational agent families. Associations were estimated using conditional logistic regression adjusting for smoking, parental history of PD/tremor, and SNCA rs356219 genotype. Weighted Quantile Sum (WQS) regression was applied as a secondary analysis to explore co-exposure structure and relative contributions to a composite occupational exposure burden index.

**Results:** Parental history of PD or tremor (OR = 4.55, 95% CI: 2.44–8.48; q < 0.001) and the SNCA rs356219 CC genotype (OR = 2.17, 95% CI: 1.33–3.52; q = 0.013) were associated with disease, consistent with established risk factors. High cumulative pesticide exposure was nominally associated with increased odds of combined PD and Parkinsonism (OR = 2.98, 95% CI: 1.23–7.25) and PD alone (OR = 3.56, 95% CI: 1.25–10.15); however, these associations did not remain statistically significant after false discovery rate correction. Other exposure families were not consistently associated with disease. In WQS analyses, the composite occupational exposure burden index showed modest positive association with combined PD and Parkinsonism (OR = 1.15, 95% CI: 1.00–1.30). All pesticides and metals contributed most strongly to the index, although estimates were imprecise, particularly in the subgroup analysis.

**Conclusions:** ALOHA+-JEM-derived cumulative occupational exposures showed suggestive but modest associations with PD and Parkinsonism, with pesticides contributing most consistently across analyses. These findings should be interpreted cautiously given the semi-quantitative nature of exposure assessment and limited statistical significance after multiple testing correction. Overall, the results support a potential role for cumulative occupational exposures in Parkinsonian disorders, while highlighting the need for studies incorporating more resolved exposure assessment approaches.
