## Supplemental Table 2 for "LIFETIME JEM-DERIVED OCCUPATIONAL EXPOSURE BURDEN AND ODDS OF PARKINSON’S DISEASE AND PARKINSONISM IN A MATCHED CASE-CONTROL STUDY"

set	stratum	var1	var2	rho
CE_sum	All	CE_bioldust_sum	CE_bioldust_sum	1
CE_sum	All	CE_minedust_sum	CE_bioldust_sum	0.366583005162052
CE_sum	All	CE_gasfumes_sum	CE_bioldust_sum	0.419458878584751
CE_sum	All	CE_vdgf_sum	CE_bioldust_sum	0.607338447888617
CE_sum	All	CE_pest_all_sum	CE_bioldust_sum	0.486996816897074
CE_sum	All	CE_pest_herbi_sum	CE_bioldust_sum	0.477591877923825
CE_sum	All	CE_pest_insec_sum	CE_bioldust_sum	0.468319541981056
CE_sum	All	CE_pest_fungi_sum	CE_bioldust_sum	0.477078699983966
CE_sum	All	CE_sol_aromatic_sum	CE_bioldust_sum	0.269823785314069
CE_sum	All	CE_sol_chlorinated_sum	CE_bioldust_sum	0.168556049145415
CE_sum	All	CE_sol_other_sum	CE_bioldust_sum	0.113049962487289
CE_sum	All	CE_metals_sum	CE_bioldust_sum	0.0615603313170008
CE_sum	All	CE_bioldust_sum	CE_minedust_sum	0.366583005162052
CE_sum	All	CE_minedust_sum	CE_minedust_sum	1
CE_sum	All	CE_gasfumes_sum	CE_minedust_sum	0.773902823683621
CE_sum	All	CE_vdgf_sum	CE_minedust_sum	0.748330332276696
CE_sum	All	CE_pest_all_sum	CE_minedust_sum	0.449201824953919
CE_sum	All	CE_pest_herbi_sum	CE_minedust_sum	0.449168604664076
CE_sum	All	CE_pest_insec_sum	CE_minedust_sum	0.453313357343316
CE_sum	All	CE_pest_fungi_sum	CE_minedust_sum	0.441458905569345
CE_sum	All	CE_sol_aromatic_sum	CE_minedust_sum	0.386462395787302
CE_sum	All	CE_sol_chlorinated_sum	CE_minedust_sum	0.418217021790777
CE_sum	All	CE_sol_other_sum	CE_minedust_sum	0.486450116427694
CE_sum	All	CE_metals_sum	CE_minedust_sum	0.597040845100196
CE_sum	All	CE_bioldust_sum	CE_gasfumes_sum	0.419458878584751
CE_sum	All	CE_minedust_sum	CE_gasfumes_sum	0.773902823683621
CE_sum	All	CE_gasfumes_sum	CE_gasfumes_sum	1
CE_sum	All	CE_vdgf_sum	CE_gasfumes_sum	0.889959124670581
CE_sum	All	CE_pest_all_sum	CE_gasfumes_sum	0.406091903081248
CE_sum	All	CE_pest_herbi_sum	CE_gasfumes_sum	0.40321269756972
CE_sum	All	CE_pest_insec_sum	CE_gasfumes_sum	0.403250872754214
CE_sum	All	CE_pest_fungi_sum	CE_gasfumes_sum	0.402795045257033
CE_sum	All	CE_sol_aromatic_sum	CE_gasfumes_sum	0.344661629020734
CE_sum	All	CE_sol_chlorinated_sum	CE_gasfumes_sum	0.327318854800994
CE_sum	All	CE_sol_other_sum	CE_gasfumes_sum	0.508116638172688
CE_sum	All	CE_metals_sum	CE_gasfumes_sum	0.469786334319466
CE_sum	All	CE_bioldust_sum	CE_vdgf_sum	0.607338447888617
CE_sum	All	CE_minedust_sum	CE_vdgf_sum	0.748330332276696
CE_sum	All	CE_gasfumes_sum	CE_vdgf_sum	0.889959124670581
CE_sum	All	CE_vdgf_sum	CE_vdgf_sum	1
CE_sum	All	CE_pest_all_sum	CE_vdgf_sum	0.369038349565386
CE_sum	All	CE_pest_herbi_sum	CE_vdgf_sum	0.368470795431805
CE_sum	All	CE_pest_insec_sum	CE_vdgf_sum	0.354282765199301
CE_sum	All	CE_pest_fungi_sum	CE_vdgf_sum	0.359261443339138
CE_sum	All	CE_sol_aromatic_sum	CE_vdgf_sum	0.482499702553043
CE_sum	All	CE_sol_chlorinated_sum	CE_vdgf_sum	0.428816157070905
CE_sum	All	CE_sol_other_sum	CE_vdgf_sum	0.526993262865084
CE_sum	All	CE_metals_sum	CE_vdgf_sum	0.472138521556444
CE_sum	All	CE_bioldust_sum	CE_pest_all_sum	0.486996816897074
CE_sum	All	CE_minedust_sum	CE_pest_all_sum	0.449201824953919
CE_sum	All	CE_gasfumes_sum	CE_pest_all_sum	0.406091903081248
CE_sum	All	CE_vdgf_sum	CE_pest_all_sum	0.369038349565386
CE_sum	All	CE_pest_all_sum	CE_pest_all_sum	1
CE_sum	All	CE_pest_herbi_sum	CE_pest_all_sum	0.918610801758273
CE_sum	All	CE_pest_insec_sum	CE_pest_all_sum	0.967065223719504
CE_sum	All	CE_pest_fungi_sum	CE_pest_all_sum	0.981027732017769
CE_sum	All	CE_sol_aromatic_sum	CE_pest_all_sum	-0.0246089777710926
CE_sum	All	CE_sol_chlorinated_sum	CE_pest_all_sum	-0.0389840774642225
CE_sum	All	CE_sol_other_sum	CE_pest_all_sum	-0.0297287399800674
CE_sum	All	CE_metals_sum	CE_pest_all_sum	0.0252150273442505
CE_sum	All	CE_bioldust_sum	CE_pest_herbi_sum	0.477591877923825
CE_sum	All	CE_minedust_sum	CE_pest_herbi_sum	0.449168604664076
CE_sum	All	CE_gasfumes_sum	CE_pest_herbi_sum	0.40321269756972
CE_sum	All	CE_vdgf_sum	CE_pest_herbi_sum	0.368470795431805
CE_sum	All	CE_pest_all_sum	CE_pest_herbi_sum	0.918610801758273
CE_sum	All	CE_pest_herbi_sum	CE_pest_herbi_sum	1
CE_sum	All	CE_pest_insec_sum	CE_pest_herbi_sum	0.918018231458033
CE_sum	All	CE_pest_fungi_sum	CE_pest_herbi_sum	0.905306829859583
CE_sum	All	CE_sol_aromatic_sum	CE_pest_herbi_sum	-0.0229857697036144
CE_sum	All	CE_sol_chlorinated_sum	CE_pest_herbi_sum	-0.0483541053628279
CE_sum	All	CE_sol_other_sum	CE_pest_herbi_sum	-0.0271208501034404
CE_sum	All	CE_metals_sum	CE_pest_herbi_sum	0.0136950501709933
CE_sum	All	CE_bioldust_sum	CE_pest_insec_sum	0.468319541981056
CE_sum	All	CE_minedust_sum	CE_pest_insec_sum	0.453313357343316
CE_sum	All	CE_gasfumes_sum	CE_pest_insec_sum	0.403250872754214
CE_sum	All	CE_vdgf_sum	CE_pest_insec_sum	0.354282765199301
CE_sum	All	CE_pest_all_sum	CE_pest_insec_sum	0.967065223719504
CE_sum	All	CE_pest_herbi_sum	CE_pest_insec_sum	0.918018231458033
CE_sum	All	CE_pest_insec_sum	CE_pest_insec_sum	1
CE_sum	All	CE_pest_fungi_sum	CE_pest_insec_sum	0.975994691534843
CE_sum	All	CE_sol_aromatic_sum	CE_pest_insec_sum	-0.0266680490970422
CE_sum	All	CE_sol_chlorinated_sum	CE_pest_insec_sum	-0.043156661125735
CE_sum	All	CE_sol_other_sum	CE_pest_insec_sum	-0.0273199831810327
CE_sum	All	CE_metals_sum	CE_pest_insec_sum	0.0215407682847831
CE_sum	All	CE_bioldust_sum	CE_pest_fungi_sum	0.477078699983966
CE_sum	All	CE_minedust_sum	CE_pest_fungi_sum	0.441458905569345
CE_sum	All	CE_gasfumes_sum	CE_pest_fungi_sum	0.402795045257033
CE_sum	All	CE_vdgf_sum	CE_pest_fungi_sum	0.359261443339138
CE_sum	All	CE_pest_all_sum	CE_pest_fungi_sum	0.981027732017769
CE_sum	All	CE_pest_herbi_sum	CE_pest_fungi_sum	0.905306829859583
CE_sum	All	CE_pest_insec_sum	CE_pest_fungi_sum	0.975994691534843
CE_sum	All	CE_pest_fungi_sum	CE_pest_fungi_sum	1
CE_sum	All	CE_sol_aromatic_sum	CE_pest_fungi_sum	-0.0247253366392359
CE_sum	All	CE_sol_chlorinated_sum	CE_pest_fungi_sum	-0.041495728736994
CE_sum	All	CE_sol_other_sum	CE_pest_fungi_sum	-0.0273995003499899
CE_sum	All	CE_metals_sum	CE_pest_fungi_sum	0.024932854593239
CE_sum	All	CE_bioldust_sum	CE_sol_aromatic_sum	0.269823785314069
CE_sum	All	CE_minedust_sum	CE_sol_aromatic_sum	0.386462395787302
CE_sum	All	CE_gasfumes_sum	CE_sol_aromatic_sum	0.344661629020734
CE_sum	All	CE_vdgf_sum	CE_sol_aromatic_sum	0.482499702553043
CE_sum	All	CE_pest_all_sum	CE_sol_aromatic_sum	-0.0246089777710926
CE_sum	All	CE_pest_herbi_sum	CE_sol_aromatic_sum	-0.0229857697036144
CE_sum	All	CE_pest_insec_sum	CE_sol_aromatic_sum	-0.0266680490970422
CE_sum	All	CE_pest_fungi_sum	CE_sol_aromatic_sum	-0.0247253366392359
CE_sum	All	CE_sol_aromatic_sum	CE_sol_aromatic_sum	1
CE_sum	All	CE_sol_chlorinated_sum	CE_sol_aromatic_sum	0.844794123486271
CE_sum	All	CE_sol_other_sum	CE_sol_aromatic_sum	0.644808497462611
CE_sum	All	CE_metals_sum	CE_sol_aromatic_sum	0.659115566291688
CE_sum	All	CE_bioldust_sum	CE_sol_chlorinated_sum	0.168556049145415
CE_sum	All	CE_minedust_sum	CE_sol_chlorinated_sum	0.418217021790777
CE_sum	All	CE_gasfumes_sum	CE_sol_chlorinated_sum	0.327318854800994
CE_sum	All	CE_vdgf_sum	CE_sol_chlorinated_sum	0.428816157070905
CE_sum	All	CE_pest_all_sum	CE_sol_chlorinated_sum	-0.0389840774642225
CE_sum	All	CE_pest_herbi_sum	CE_sol_chlorinated_sum	-0.0483541053628279
CE_sum	All	CE_pest_insec_sum	CE_sol_chlorinated_sum	-0.043156661125735
CE_sum	All	CE_pest_fungi_sum	CE_sol_chlorinated_sum	-0.041495728736994
CE_sum	All	CE_sol_aromatic_sum	CE_sol_chlorinated_sum	0.844794123486271
CE_sum	All	CE_sol_chlorinated_sum	CE_sol_chlorinated_sum	1
CE_sum	All	CE_sol_other_sum	CE_sol_chlorinated_sum	0.597032815151886
CE_sum	All	CE_metals_sum	CE_sol_chlorinated_sum	0.729010063607801
CE_sum	All	CE_bioldust_sum	CE_sol_other_sum	0.113049962487289
CE_sum	All	CE_minedust_sum	CE_sol_other_sum	0.486450116427694
CE_sum	All	CE_gasfumes_sum	CE_sol_other_sum	0.508116638172688
CE_sum	All	CE_vdgf_sum	CE_sol_other_sum	0.526993262865084
CE_sum	All	CE_pest_all_sum	CE_sol_other_sum	-0.0297287399800674
CE_sum	All	CE_pest_herbi_sum	CE_sol_other_sum	-0.0271208501034404
CE_sum	All	CE_pest_insec_sum	CE_sol_other_sum	-0.0273199831810327
CE_sum	All	CE_pest_fungi_sum	CE_sol_other_sum	-0.0273995003499899
CE_sum	All	CE_sol_aromatic_sum	CE_sol_other_sum	0.644808497462611
CE_sum	All	CE_sol_chlorinated_sum	CE_sol_other_sum	0.597032815151886
CE_sum	All	CE_sol_other_sum	CE_sol_other_sum	1
CE_sum	All	CE_metals_sum	CE_sol_other_sum	0.605525226694912
CE_sum	All	CE_bioldust_sum	CE_metals_sum	0.0615603313170008
CE_sum	All	CE_minedust_sum	CE_metals_sum	0.597040845100196
CE_sum	All	CE_gasfumes_sum	CE_metals_sum	0.469786334319466
CE_sum	All	CE_vdgf_sum	CE_metals_sum	0.472138521556444
CE_sum	All	CE_pest_all_sum	CE_metals_sum	0.0252150273442505
CE_sum	All	CE_pest_herbi_sum	CE_metals_sum	0.0136950501709933
CE_sum	All	CE_pest_insec_sum	CE_metals_sum	0.0215407682847831
CE_sum	All	CE_pest_fungi_sum	CE_metals_sum	0.024932854593239
CE_sum	All	CE_sol_aromatic_sum	CE_metals_sum	0.659115566291688
CE_sum	All	CE_sol_chlorinated_sum	CE_metals_sum	0.729010063607801
CE_sum	All	CE_sol_other_sum	CE_metals_sum	0.605525226694912
CE_sum	All	CE_metals_sum	CE_metals_sum	1
avg_cat	All	avg_bioldust_cat	avg_bioldust_cat	1
avg_cat	All	avg_minedust_cat	avg_bioldust_cat	0.381988904177933
avg_cat	All	avg_gasfumes_cat	avg_bioldust_cat	0.428379110783653
avg_cat	All	avg_vdgf_cat	avg_bioldust_cat	0.605028922341057
avg_cat	All	avg_sol_aromatic_cat	avg_bioldust_cat	0.233528409504933
avg_cat	All	avg_sol_chlorinated_cat	avg_bioldust_cat	0.154296818848091
avg_cat	All	avg_sol_other_cat	avg_bioldust_cat	0.136343809238123
avg_cat	All	avg_metals_cat	avg_bioldust_cat	0.0594604292153789
avg_cat	All	avg_pest_all_cat	avg_bioldust_cat	0.512587435925701
avg_cat	All	avg_sol_ac_cat	avg_bioldust_cat	0.221124125980835
avg_cat	All	avg_bioldust_cat	avg_minedust_cat	0.381988904177933
avg_cat	All	avg_minedust_cat	avg_minedust_cat	1
avg_cat	All	avg_gasfumes_cat	avg_minedust_cat	0.742630465470962
avg_cat	All	avg_vdgf_cat	avg_minedust_cat	0.713745866103804
avg_cat	All	avg_sol_aromatic_cat	avg_minedust_cat	0.38821253099372
avg_cat	All	avg_sol_chlorinated_cat	avg_minedust_cat	0.439922101031308
avg_cat	All	avg_sol_other_cat	avg_minedust_cat	0.471674565180456
avg_cat	All	avg_metals_cat	avg_minedust_cat	0.614707500885698
avg_cat	All	avg_pest_all_cat	avg_minedust_cat	0.460405525864514
avg_cat	All	avg_sol_ac_cat	avg_minedust_cat	0.392451244595201
avg_cat	All	avg_bioldust_cat	avg_gasfumes_cat	0.428379110783653
avg_cat	All	avg_minedust_cat	avg_gasfumes_cat	0.742630465470962
avg_cat	All	avg_gasfumes_cat	avg_gasfumes_cat	1
avg_cat	All	avg_vdgf_cat	avg_gasfumes_cat	0.832562959490027
avg_cat	All	avg_sol_aromatic_cat	avg_gasfumes_cat	0.327892530544622
avg_cat	All	avg_sol_chlorinated_cat	avg_gasfumes_cat	0.336811054550088
avg_cat	All	avg_sol_other_cat	avg_gasfumes_cat	0.4736801057088
avg_cat	All	avg_metals_cat	avg_gasfumes_cat	0.488532869722549
avg_cat	All	avg_pest_all_cat	avg_gasfumes_cat	0.438135472632249
avg_cat	All	avg_sol_ac_cat	avg_gasfumes_cat	0.35083793756195
avg_cat	All	avg_bioldust_cat	avg_vdgf_cat	0.605028922341057
avg_cat	All	avg_minedust_cat	avg_vdgf_cat	0.713745866103804
avg_cat	All	avg_gasfumes_cat	avg_vdgf_cat	0.832562959490027
avg_cat	All	avg_vdgf_cat	avg_vdgf_cat	1
avg_cat	All	avg_sol_aromatic_cat	avg_vdgf_cat	0.458870995177427
avg_cat	All	avg_sol_chlorinated_cat	avg_vdgf_cat	0.444043595896609
avg_cat	All	avg_sol_other_cat	avg_vdgf_cat	0.489236411551394
avg_cat	All	avg_metals_cat	avg_vdgf_cat	0.493267251525396
avg_cat	All	avg_pest_all_cat	avg_vdgf_cat	0.366057560939563
avg_cat	All	avg_sol_ac_cat	avg_vdgf_cat	0.489360791274895
avg_cat	All	avg_bioldust_cat	avg_sol_aromatic_cat	0.233528409504933
avg_cat	All	avg_minedust_cat	avg_sol_aromatic_cat	0.38821253099372
avg_cat	All	avg_gasfumes_cat	avg_sol_aromatic_cat	0.327892530544622
avg_cat	All	avg_vdgf_cat	avg_sol_aromatic_cat	0.458870995177427
avg_cat	All	avg_sol_aromatic_cat	avg_sol_aromatic_cat	1
avg_cat	All	avg_sol_chlorinated_cat	avg_sol_aromatic_cat	0.831315763785011
avg_cat	All	avg_sol_other_cat	avg_sol_aromatic_cat	0.632327439898365
avg_cat	All	avg_metals_cat	avg_sol_aromatic_cat	0.647491361290687
avg_cat	All	avg_pest_all_cat	avg_sol_aromatic_cat	-0.0326109109641034
avg_cat	All	avg_sol_ac_cat	avg_sol_aromatic_cat	0.957159702833246
avg_cat	All	avg_bioldust_cat	avg_sol_chlorinated_cat	0.154296818848091
avg_cat	All	avg_minedust_cat	avg_sol_chlorinated_cat	0.439922101031308
avg_cat	All	avg_gasfumes_cat	avg_sol_chlorinated_cat	0.336811054550088
avg_cat	All	avg_vdgf_cat	avg_sol_chlorinated_cat	0.444043595896609
avg_cat	All	avg_sol_aromatic_cat	avg_sol_chlorinated_cat	0.831315763785011
avg_cat	All	avg_sol_chlorinated_cat	avg_sol_chlorinated_cat	1
avg_cat	All	avg_sol_other_cat	avg_sol_chlorinated_cat	0.609631438843375
avg_cat	All	avg_metals_cat	avg_sol_chlorinated_cat	0.72949297914769
avg_cat	All	avg_pest_all_cat	avg_sol_chlorinated_cat	-0.0265099229118129
avg_cat	All	avg_sol_ac_cat	avg_sol_chlorinated_cat	0.896867278974792
avg_cat	All	avg_bioldust_cat	avg_sol_other_cat	0.136343809238123
avg_cat	All	avg_minedust_cat	avg_sol_other_cat	0.471674565180456
avg_cat	All	avg_gasfumes_cat	avg_sol_other_cat	0.4736801057088
avg_cat	All	avg_vdgf_cat	avg_sol_other_cat	0.489236411551394
avg_cat	All	avg_sol_aromatic_cat	avg_sol_other_cat	0.632327439898365
avg_cat	All	avg_sol_chlorinated_cat	avg_sol_other_cat	0.609631438843375
avg_cat	All	avg_sol_other_cat	avg_sol_other_cat	1
avg_cat	All	avg_metals_cat	avg_sol_other_cat	0.615270158843776
avg_cat	All	avg_pest_all_cat	avg_sol_other_cat	-0.00189026309258693
avg_cat	All	avg_sol_ac_cat	avg_sol_other_cat	0.669976903708391
avg_cat	All	avg_bioldust_cat	avg_metals_cat	0.0594604292153789
avg_cat	All	avg_minedust_cat	avg_metals_cat	0.614707500885698
avg_cat	All	avg_gasfumes_cat	avg_metals_cat	0.488532869722549
avg_cat	All	avg_vdgf_cat	avg_metals_cat	0.493267251525396
avg_cat	All	avg_sol_aromatic_cat	avg_metals_cat	0.647491361290687
avg_cat	All	avg_sol_chlorinated_cat	avg_metals_cat	0.72949297914769
avg_cat	All	avg_sol_other_cat	avg_metals_cat	0.615270158843776
avg_cat	All	avg_metals_cat	avg_metals_cat	1
avg_cat	All	avg_pest_all_cat	avg_metals_cat	0.032619510855315
avg_cat	All	avg_sol_ac_cat	avg_metals_cat	0.658630446447315
avg_cat	All	avg_bioldust_cat	avg_pest_all_cat	0.512587435925701
avg_cat	All	avg_minedust_cat	avg_pest_all_cat	0.460405525864514
avg_cat	All	avg_gasfumes_cat	avg_pest_all_cat	0.438135472632249
avg_cat	All	avg_vdgf_cat	avg_pest_all_cat	0.366057560939563
avg_cat	All	avg_sol_aromatic_cat	avg_pest_all_cat	-0.0326109109641034
avg_cat	All	avg_sol_chlorinated_cat	avg_pest_all_cat	-0.0265099229118129
avg_cat	All	avg_sol_other_cat	avg_pest_all_cat	-0.00189026309258693
avg_cat	All	avg_metals_cat	avg_pest_all_cat	0.032619510855315
avg_cat	All	avg_pest_all_cat	avg_pest_all_cat	1
avg_cat	All	avg_sol_ac_cat	avg_pest_all_cat	-0.0290657014129297
avg_cat	All	avg_bioldust_cat	avg_sol_ac_cat	0.221124125980835
avg_cat	All	avg_minedust_cat	avg_sol_ac_cat	0.392451244595201
avg_cat	All	avg_gasfumes_cat	avg_sol_ac_cat	0.35083793756195
avg_cat	All	avg_vdgf_cat	avg_sol_ac_cat	0.489360791274895
avg_cat	All	avg_sol_aromatic_cat	avg_sol_ac_cat	0.957159702833246
avg_cat	All	avg_sol_chlorinated_cat	avg_sol_ac_cat	0.896867278974792
avg_cat	All	avg_sol_other_cat	avg_sol_ac_cat	0.669976903708391
avg_cat	All	avg_metals_cat	avg_sol_ac_cat	0.658630446447315
avg_cat	All	avg_pest_all_cat	avg_sol_ac_cat	-0.0290657014129297
avg_cat	All	avg_sol_ac_cat	avg_sol_ac_cat	1
CE_sum	Controls	CE_bioldust_sum	CE_bioldust_sum	1
CE_sum	Controls	CE_minedust_sum	CE_bioldust_sum	0.306602252605109
CE_sum	Controls	CE_gasfumes_sum	CE_bioldust_sum	0.40095405845007
CE_sum	Controls	CE_vdgf_sum	CE_bioldust_sum	0.611222437453156
CE_sum	Controls	CE_pest_all_sum	CE_bioldust_sum	0.442051588493384
CE_sum	Controls	CE_pest_herbi_sum	CE_bioldust_sum	0.442723146708134
CE_sum	Controls	CE_pest_insec_sum	CE_bioldust_sum	0.427627731074726
CE_sum	Controls	CE_pest_fungi_sum	CE_bioldust_sum	0.43117239506862
CE_sum	Controls	CE_sol_aromatic_sum	CE_bioldust_sum	0.319094876269268
CE_sum	Controls	CE_sol_chlorinated_sum	CE_bioldust_sum	0.1857354813906
CE_sum	Controls	CE_sol_other_sum	CE_bioldust_sum	0.0995237504647142
CE_sum	Controls	CE_metals_sum	CE_bioldust_sum	0.0628114754239723
CE_sum	Controls	CE_bioldust_sum	CE_minedust_sum	0.306602252605109
CE_sum	Controls	CE_minedust_sum	CE_minedust_sum	1
CE_sum	Controls	CE_gasfumes_sum	CE_minedust_sum	0.769063210065318
CE_sum	Controls	CE_vdgf_sum	CE_minedust_sum	0.73699815025303
CE_sum	Controls	CE_pest_all_sum	CE_minedust_sum	0.432729831276224
CE_sum	Controls	CE_pest_herbi_sum	CE_minedust_sum	0.439124787698386
CE_sum	Controls	CE_pest_insec_sum	CE_minedust_sum	0.440957855676224
CE_sum	Controls	CE_pest_fungi_sum	CE_minedust_sum	0.424959654491597
CE_sum	Controls	CE_sol_aromatic_sum	CE_minedust_sum	0.354605085774058
CE_sum	Controls	CE_sol_chlorinated_sum	CE_minedust_sum	0.386771544624761
CE_sum	Controls	CE_sol_other_sum	CE_minedust_sum	0.457018700900164
CE_sum	Controls	CE_metals_sum	CE_minedust_sum	0.573321315186187
CE_sum	Controls	CE_bioldust_sum	CE_gasfumes_sum	0.40095405845007
CE_sum	Controls	CE_minedust_sum	CE_gasfumes_sum	0.769063210065318
CE_sum	Controls	CE_gasfumes_sum	CE_gasfumes_sum	1
CE_sum	Controls	CE_vdgf_sum	CE_gasfumes_sum	0.867845739570427
CE_sum	Controls	CE_pest_all_sum	CE_gasfumes_sum	0.394021527565526
CE_sum	Controls	CE_pest_herbi_sum	CE_gasfumes_sum	0.406542430106041
CE_sum	Controls	CE_pest_insec_sum	CE_gasfumes_sum	0.397401391487171
CE_sum	Controls	CE_pest_fungi_sum	CE_gasfumes_sum	0.385838372250788
CE_sum	Controls	CE_sol_aromatic_sum	CE_gasfumes_sum	0.336996791020606
CE_sum	Controls	CE_sol_chlorinated_sum	CE_gasfumes_sum	0.322117486261245
CE_sum	Controls	CE_sol_other_sum	CE_gasfumes_sum	0.491344858312937
CE_sum	Controls	CE_metals_sum	CE_gasfumes_sum	0.455326057052709
CE_sum	Controls	CE_bioldust_sum	CE_vdgf_sum	0.611222437453156
CE_sum	Controls	CE_minedust_sum	CE_vdgf_sum	0.73699815025303
CE_sum	Controls	CE_gasfumes_sum	CE_vdgf_sum	0.867845739570427
CE_sum	Controls	CE_vdgf_sum	CE_vdgf_sum	1
CE_sum	Controls	CE_pest_all_sum	CE_vdgf_sum	0.356136148896257
CE_sum	Controls	CE_pest_herbi_sum	CE_vdgf_sum	0.376992613875176
CE_sum	Controls	CE_pest_insec_sum	CE_vdgf_sum	0.349204502424628
CE_sum	Controls	CE_pest_fungi_sum	CE_vdgf_sum	0.342498150481751
CE_sum	Controls	CE_sol_aromatic_sum	CE_vdgf_sum	0.475148872209179
CE_sum	Controls	CE_sol_chlorinated_sum	CE_vdgf_sum	0.403929509100459
CE_sum	Controls	CE_sol_other_sum	CE_vdgf_sum	0.502999507416854
CE_sum	Controls	CE_metals_sum	CE_vdgf_sum	0.438710872623389
CE_sum	Controls	CE_bioldust_sum	CE_pest_all_sum	0.442051588493384
CE_sum	Controls	CE_minedust_sum	CE_pest_all_sum	0.432729831276224
CE_sum	Controls	CE_gasfumes_sum	CE_pest_all_sum	0.394021527565526
CE_sum	Controls	CE_vdgf_sum	CE_pest_all_sum	0.356136148896257
CE_sum	Controls	CE_pest_all_sum	CE_pest_all_sum	1
CE_sum	Controls	CE_pest_herbi_sum	CE_pest_all_sum	0.887936841305548
CE_sum	Controls	CE_pest_insec_sum	CE_pest_all_sum	0.969878617212066
CE_sum	Controls	CE_pest_fungi_sum	CE_pest_all_sum	0.972464392481023
CE_sum	Controls	CE_sol_aromatic_sum	CE_pest_all_sum	0.00781166328642048
CE_sum	Controls	CE_sol_chlorinated_sum	CE_pest_all_sum	-0.00983512343927277
CE_sum	Controls	CE_sol_other_sum	CE_pest_all_sum	-0.0457454447225875
CE_sum	Controls	CE_metals_sum	CE_pest_all_sum	0.0349820226512861
CE_sum	Controls	CE_bioldust_sum	CE_pest_herbi_sum	0.442723146708134
CE_sum	Controls	CE_minedust_sum	CE_pest_herbi_sum	0.439124787698386
CE_sum	Controls	CE_gasfumes_sum	CE_pest_herbi_sum	0.406542430106041
CE_sum	Controls	CE_vdgf_sum	CE_pest_herbi_sum	0.376992613875176
CE_sum	Controls	CE_pest_all_sum	CE_pest_herbi_sum	0.887936841305548
CE_sum	Controls	CE_pest_herbi_sum	CE_pest_herbi_sum	1
CE_sum	Controls	CE_pest_insec_sum	CE_pest_herbi_sum	0.877719117174209
CE_sum	Controls	CE_pest_fungi_sum	CE_pest_herbi_sum	0.876275479209634
CE_sum	Controls	CE_sol_aromatic_sum	CE_pest_herbi_sum	0.0259220277281873
CE_sum	Controls	CE_sol_chlorinated_sum	CE_pest_herbi_sum	0.000516534122533323
CE_sum	Controls	CE_sol_other_sum	CE_pest_herbi_sum	-0.0288241635246129
CE_sum	Controls	CE_metals_sum	CE_pest_herbi_sum	0.0507807111390492
CE_sum	Controls	CE_bioldust_sum	CE_pest_insec_sum	0.427627731074726
CE_sum	Controls	CE_minedust_sum	CE_pest_insec_sum	0.440957855676224
CE_sum	Controls	CE_gasfumes_sum	CE_pest_insec_sum	0.397401391487171
CE_sum	Controls	CE_vdgf_sum	CE_pest_insec_sum	0.349204502424628
CE_sum	Controls	CE_pest_all_sum	CE_pest_insec_sum	0.969878617212066
CE_sum	Controls	CE_pest_herbi_sum	CE_pest_insec_sum	0.877719117174209
CE_sum	Controls	CE_pest_insec_sum	CE_pest_insec_sum	1
CE_sum	Controls	CE_pest_fungi_sum	CE_pest_insec_sum	0.97414650815347
CE_sum	Controls	CE_sol_aromatic_sum	CE_pest_insec_sum	0.021523847652197
CE_sum	Controls	CE_sol_chlorinated_sum	CE_pest_insec_sum	0.00239859664822877
CE_sum	Controls	CE_sol_other_sum	CE_pest_insec_sum	-0.030982761771711
CE_sum	Controls	CE_metals_sum	CE_pest_insec_sum	0.0476203392913629
CE_sum	Controls	CE_bioldust_sum	CE_pest_fungi_sum	0.43117239506862
CE_sum	Controls	CE_minedust_sum	CE_pest_fungi_sum	0.424959654491597
CE_sum	Controls	CE_gasfumes_sum	CE_pest_fungi_sum	0.385838372250788
CE_sum	Controls	CE_vdgf_sum	CE_pest_fungi_sum	0.342498150481751
CE_sum	Controls	CE_pest_all_sum	CE_pest_fungi_sum	0.972464392481023
CE_sum	Controls	CE_pest_herbi_sum	CE_pest_fungi_sum	0.876275479209634
CE_sum	Controls	CE_pest_insec_sum	CE_pest_fungi_sum	0.97414650815347
CE_sum	Controls	CE_pest_fungi_sum	CE_pest_fungi_sum	1
CE_sum	Controls	CE_sol_aromatic_sum	CE_pest_fungi_sum	0.0209111310874492
CE_sum	Controls	CE_sol_chlorinated_sum	CE_pest_fungi_sum	0.00182458903438639
CE_sum	Controls	CE_sol_other_sum	CE_pest_fungi_sum	-0.031723943375212
CE_sum	Controls	CE_metals_sum	CE_pest_fungi_sum	0.0469393139649789
CE_sum	Controls	CE_bioldust_sum	CE_sol_aromatic_sum	0.319094876269268
CE_sum	Controls	CE_minedust_sum	CE_sol_aromatic_sum	0.354605085774058
CE_sum	Controls	CE_gasfumes_sum	CE_sol_aromatic_sum	0.336996791020606
CE_sum	Controls	CE_vdgf_sum	CE_sol_aromatic_sum	0.475148872209179
CE_sum	Controls	CE_pest_all_sum	CE_sol_aromatic_sum	0.00781166328642048
CE_sum	Controls	CE_pest_herbi_sum	CE_sol_aromatic_sum	0.0259220277281873
CE_sum	Controls	CE_pest_insec_sum	CE_sol_aromatic_sum	0.021523847652197
CE_sum	Controls	CE_pest_fungi_sum	CE_sol_aromatic_sum	0.0209111310874492
CE_sum	Controls	CE_sol_aromatic_sum	CE_sol_aromatic_sum	1
CE_sum	Controls	CE_sol_chlorinated_sum	CE_sol_aromatic_sum	0.813492412367671
CE_sum	Controls	CE_sol_other_sum	CE_sol_aromatic_sum	0.588198886326696
CE_sum	Controls	CE_metals_sum	CE_sol_aromatic_sum	0.623154976447521
CE_sum	Controls	CE_bioldust_sum	CE_sol_chlorinated_sum	0.1857354813906
CE_sum	Controls	CE_minedust_sum	CE_sol_chlorinated_sum	0.386771544624761
CE_sum	Controls	CE_gasfumes_sum	CE_sol_chlorinated_sum	0.322117486261245
CE_sum	Controls	CE_vdgf_sum	CE_sol_chlorinated_sum	0.403929509100459
CE_sum	Controls	CE_pest_all_sum	CE_sol_chlorinated_sum	-0.00983512343927277
CE_sum	Controls	CE_pest_herbi_sum	CE_sol_chlorinated_sum	0.000516534122533323
CE_sum	Controls	CE_pest_insec_sum	CE_sol_chlorinated_sum	0.00239859664822877
CE_sum	Controls	CE_pest_fungi_sum	CE_sol_chlorinated_sum	0.00182458903438639
CE_sum	Controls	CE_sol_aromatic_sum	CE_sol_chlorinated_sum	0.813492412367671
CE_sum	Controls	CE_sol_chlorinated_sum	CE_sol_chlorinated_sum	1
CE_sum	Controls	CE_sol_other_sum	CE_sol_chlorinated_sum	0.528528399261636
CE_sum	Controls	CE_metals_sum	CE_sol_chlorinated_sum	0.685460467242495
CE_sum	Controls	CE_bioldust_sum	CE_sol_other_sum	0.0995237504647142
CE_sum	Controls	CE_minedust_sum	CE_sol_other_sum	0.457018700900164
CE_sum	Controls	CE_gasfumes_sum	CE_sol_other_sum	0.491344858312937
CE_sum	Controls	CE_vdgf_sum	CE_sol_other_sum	0.502999507416854
CE_sum	Controls	CE_pest_all_sum	CE_sol_other_sum	-0.0457454447225875
CE_sum	Controls	CE_pest_herbi_sum	CE_sol_other_sum	-0.0288241635246129
CE_sum	Controls	CE_pest_insec_sum	CE_sol_other_sum	-0.030982761771711
CE_sum	Controls	CE_pest_fungi_sum	CE_sol_other_sum	-0.031723943375212
CE_sum	Controls	CE_sol_aromatic_sum	CE_sol_other_sum	0.588198886326696
CE_sum	Controls	CE_sol_chlorinated_sum	CE_sol_other_sum	0.528528399261636
CE_sum	Controls	CE_sol_other_sum	CE_sol_other_sum	1
CE_sum	Controls	CE_metals_sum	CE_sol_other_sum	0.557514933727116
CE_sum	Controls	CE_bioldust_sum	CE_metals_sum	0.0628114754239723
CE_sum	Controls	CE_minedust_sum	CE_metals_sum	0.573321315186187
CE_sum	Controls	CE_gasfumes_sum	CE_metals_sum	0.455326057052709
CE_sum	Controls	CE_vdgf_sum	CE_metals_sum	0.438710872623389
CE_sum	Controls	CE_pest_all_sum	CE_metals_sum	0.0349820226512861
CE_sum	Controls	CE_pest_herbi_sum	CE_metals_sum	0.0507807111390492
CE_sum	Controls	CE_pest_insec_sum	CE_metals_sum	0.0476203392913629
CE_sum	Controls	CE_pest_fungi_sum	CE_metals_sum	0.0469393139649789
CE_sum	Controls	CE_sol_aromatic_sum	CE_metals_sum	0.623154976447521
CE_sum	Controls	CE_sol_chlorinated_sum	CE_metals_sum	0.685460467242495
CE_sum	Controls	CE_sol_other_sum	CE_metals_sum	0.557514933727116
CE_sum	Controls	CE_metals_sum	CE_metals_sum	1
avg_cat	Controls	avg_bioldust_cat	avg_bioldust_cat	1
avg_cat	Controls	avg_minedust_cat	avg_bioldust_cat	0.302339310868805
avg_cat	Controls	avg_gasfumes_cat	avg_bioldust_cat	0.401439708817285
avg_cat	Controls	avg_vdgf_cat	avg_bioldust_cat	0.607908011963696
avg_cat	Controls	avg_sol_aromatic_cat	avg_bioldust_cat	0.29426347299457
avg_cat	Controls	avg_sol_chlorinated_cat	avg_bioldust_cat	0.182337858119266
avg_cat	Controls	avg_sol_other_cat	avg_bioldust_cat	0.105336379660395
avg_cat	Controls	avg_metals_cat	avg_bioldust_cat	0.0685868303428772
avg_cat	Controls	avg_pest_all_cat	avg_bioldust_cat	0.462105761708897
avg_cat	Controls	avg_sol_ac_cat	avg_bioldust_cat	0.276806946452374
avg_cat	Controls	avg_bioldust_cat	avg_minedust_cat	0.302339310868805
avg_cat	Controls	avg_minedust_cat	avg_minedust_cat	1
avg_cat	Controls	avg_gasfumes_cat	avg_minedust_cat	0.736925453096826
avg_cat	Controls	avg_vdgf_cat	avg_minedust_cat	0.686695207127077
avg_cat	Controls	avg_sol_aromatic_cat	avg_minedust_cat	0.355365525099081
avg_cat	Controls	avg_sol_chlorinated_cat	avg_minedust_cat	0.414443637403534
avg_cat	Controls	avg_sol_other_cat	avg_minedust_cat	0.447915931158505
avg_cat	Controls	avg_metals_cat	avg_minedust_cat	0.608780111428386
avg_cat	Controls	avg_pest_all_cat	avg_minedust_cat	0.433629339303679
avg_cat	Controls	avg_sol_ac_cat	avg_minedust_cat	0.363347074276894
avg_cat	Controls	avg_bioldust_cat	avg_gasfumes_cat	0.401439708817285
avg_cat	Controls	avg_minedust_cat	avg_gasfumes_cat	0.736925453096826
avg_cat	Controls	avg_gasfumes_cat	avg_gasfumes_cat	1
avg_cat	Controls	avg_vdgf_cat	avg_gasfumes_cat	0.809894646537623
avg_cat	Controls	avg_sol_aromatic_cat	avg_gasfumes_cat	0.341936186614063
avg_cat	Controls	avg_sol_chlorinated_cat	avg_gasfumes_cat	0.367015826723627
avg_cat	Controls	avg_sol_other_cat	avg_gasfumes_cat	0.47523250754616
avg_cat	Controls	avg_metals_cat	avg_gasfumes_cat	0.498106964974318
avg_cat	Controls	avg_pest_all_cat	avg_gasfumes_cat	0.403955324846186
avg_cat	Controls	avg_sol_ac_cat	avg_gasfumes_cat	0.371573002118142
avg_cat	Controls	avg_bioldust_cat	avg_vdgf_cat	0.607908011963696
avg_cat	Controls	avg_minedust_cat	avg_vdgf_cat	0.686695207127077
avg_cat	Controls	avg_gasfumes_cat	avg_vdgf_cat	0.809894646537623
avg_cat	Controls	avg_vdgf_cat	avg_vdgf_cat	1
avg_cat	Controls	avg_sol_aromatic_cat	avg_vdgf_cat	0.473323119816749
avg_cat	Controls	avg_sol_chlorinated_cat	avg_vdgf_cat	0.457541435737218
avg_cat	Controls	avg_sol_other_cat	avg_vdgf_cat	0.468940694125679
avg_cat	Controls	avg_metals_cat	avg_vdgf_cat	0.473746923603863
avg_cat	Controls	avg_pest_all_cat	avg_vdgf_cat	0.327206315214395
avg_cat	Controls	avg_sol_ac_cat	avg_vdgf_cat	0.515065602954458
avg_cat	Controls	avg_bioldust_cat	avg_sol_aromatic_cat	0.29426347299457
avg_cat	Controls	avg_minedust_cat	avg_sol_aromatic_cat	0.355365525099081
avg_cat	Controls	avg_gasfumes_cat	avg_sol_aromatic_cat	0.341936186614063
avg_cat	Controls	avg_vdgf_cat	avg_sol_aromatic_cat	0.473323119816749
avg_cat	Controls	avg_sol_aromatic_cat	avg_sol_aromatic_cat	1
avg_cat	Controls	avg_sol_chlorinated_cat	avg_sol_aromatic_cat	0.789731625573722
avg_cat	Controls	avg_sol_other_cat	avg_sol_aromatic_cat	0.58896755928476
avg_cat	Controls	avg_metals_cat	avg_sol_aromatic_cat	0.603858171948418
avg_cat	Controls	avg_pest_all_cat	avg_sol_aromatic_cat	-0.00157573527329286
avg_cat	Controls	avg_sol_ac_cat	avg_sol_aromatic_cat	0.949358475273032
avg_cat	Controls	avg_bioldust_cat	avg_sol_chlorinated_cat	0.182337858119266
avg_cat	Controls	avg_minedust_cat	avg_sol_chlorinated_cat	0.414443637403534
avg_cat	Controls	avg_gasfumes_cat	avg_sol_chlorinated_cat	0.367015826723627
avg_cat	Controls	avg_vdgf_cat	avg_sol_chlorinated_cat	0.457541435737218
avg_cat	Controls	avg_sol_aromatic_cat	avg_sol_chlorinated_cat	0.789731625573722
avg_cat	Controls	avg_sol_chlorinated_cat	avg_sol_chlorinated_cat	1
avg_cat	Controls	avg_sol_other_cat	avg_sol_chlorinated_cat	0.562625102614467
avg_cat	Controls	avg_metals_cat	avg_sol_chlorinated_cat	0.689178537367226
avg_cat	Controls	avg_pest_all_cat	avg_sol_chlorinated_cat	0.00199063009010909
avg_cat	Controls	avg_sol_ac_cat	avg_sol_chlorinated_cat	0.870893145660992
avg_cat	Controls	avg_bioldust_cat	avg_sol_other_cat	0.105336379660395
avg_cat	Controls	avg_minedust_cat	avg_sol_other_cat	0.447915931158505
avg_cat	Controls	avg_gasfumes_cat	avg_sol_other_cat	0.47523250754616
avg_cat	Controls	avg_vdgf_cat	avg_sol_other_cat	0.468940694125679
avg_cat	Controls	avg_sol_aromatic_cat	avg_sol_other_cat	0.58896755928476
avg_cat	Controls	avg_sol_chlorinated_cat	avg_sol_other_cat	0.562625102614467
avg_cat	Controls	avg_sol_other_cat	avg_sol_other_cat	1
avg_cat	Controls	avg_metals_cat	avg_sol_other_cat	0.593453291099593
avg_cat	Controls	avg_pest_all_cat	avg_sol_other_cat	-0.0220895791519544
avg_cat	Controls	avg_sol_ac_cat	avg_sol_other_cat	0.632271267419256
avg_cat	Controls	avg_bioldust_cat	avg_metals_cat	0.0685868303428772
avg_cat	Controls	avg_minedust_cat	avg_metals_cat	0.608780111428386
avg_cat	Controls	avg_gasfumes_cat	avg_metals_cat	0.498106964974318
avg_cat	Controls	avg_vdgf_cat	avg_metals_cat	0.473746923603863
avg_cat	Controls	avg_sol_aromatic_cat	avg_metals_cat	0.603858171948418
avg_cat	Controls	avg_sol_chlorinated_cat	avg_metals_cat	0.689178537367226
avg_cat	Controls	avg_sol_other_cat	avg_metals_cat	0.593453291099593
avg_cat	Controls	avg_metals_cat	avg_metals_cat	1
avg_cat	Controls	avg_pest_all_cat	avg_metals_cat	0.0426060921438172
avg_cat	Controls	avg_sol_ac_cat	avg_metals_cat	0.616299954371114
avg_cat	Controls	avg_bioldust_cat	avg_pest_all_cat	0.462105761708897
avg_cat	Controls	avg_minedust_cat	avg_pest_all_cat	0.433629339303679
avg_cat	Controls	avg_gasfumes_cat	avg_pest_all_cat	0.403955324846186
avg_cat	Controls	avg_vdgf_cat	avg_pest_all_cat	0.327206315214395
avg_cat	Controls	avg_sol_aromatic_cat	avg_pest_all_cat	-0.00157573527329286
avg_cat	Controls	avg_sol_chlorinated_cat	avg_pest_all_cat	0.00199063009010909
avg_cat	Controls	avg_sol_other_cat	avg_pest_all_cat	-0.0220895791519544
avg_cat	Controls	avg_metals_cat	avg_pest_all_cat	0.0426060921438172
avg_cat	Controls	avg_pest_all_cat	avg_pest_all_cat	1
avg_cat	Controls	avg_sol_ac_cat	avg_pest_all_cat	-0.00550638692232866
avg_cat	Controls	avg_bioldust_cat	avg_sol_ac_cat	0.276806946452374
avg_cat	Controls	avg_minedust_cat	avg_sol_ac_cat	0.363347074276894
avg_cat	Controls	avg_gasfumes_cat	avg_sol_ac_cat	0.371573002118142
avg_cat	Controls	avg_vdgf_cat	avg_sol_ac_cat	0.515065602954458
avg_cat	Controls	avg_sol_aromatic_cat	avg_sol_ac_cat	0.949358475273032
avg_cat	Controls	avg_sol_chlorinated_cat	avg_sol_ac_cat	0.870893145660992
avg_cat	Controls	avg_sol_other_cat	avg_sol_ac_cat	0.632271267419256
avg_cat	Controls	avg_metals_cat	avg_sol_ac_cat	0.616299954371114
avg_cat	Controls	avg_pest_all_cat	avg_sol_ac_cat	-0.00550638692232866
avg_cat	Controls	avg_sol_ac_cat	avg_sol_ac_cat	1
CE_sum	Cases	CE_bioldust_sum	CE_bioldust_sum	1
CE_sum	Cases	CE_minedust_sum	CE_bioldust_sum	0.429275080007905
CE_sum	Cases	CE_gasfumes_sum	CE_bioldust_sum	0.43632802477023
CE_sum	Cases	CE_vdgf_sum	CE_bioldust_sum	0.603428359508284
CE_sum	Cases	CE_pest_all_sum	CE_bioldust_sum	0.533012731430769
CE_sum	Cases	CE_pest_herbi_sum	CE_bioldust_sum	0.516029799663951
CE_sum	Cases	CE_pest_insec_sum	CE_bioldust_sum	0.510452728065833
CE_sum	Cases	CE_pest_fungi_sum	CE_bioldust_sum	0.524293791984538
CE_sum	Cases	CE_sol_aromatic_sum	CE_bioldust_sum	0.216944192713248
CE_sum	Cases	CE_sol_chlorinated_sum	CE_bioldust_sum	0.149902432379644
CE_sum	Cases	CE_sol_other_sum	CE_bioldust_sum	0.124613535789224
CE_sum	Cases	CE_metals_sum	CE_bioldust_sum	0.0567834286872488
CE_sum	Cases	CE_bioldust_sum	CE_minedust_sum	0.429275080007905
CE_sum	Cases	CE_minedust_sum	CE_minedust_sum	1
CE_sum	Cases	CE_gasfumes_sum	CE_minedust_sum	0.78036575607797
CE_sum	Cases	CE_vdgf_sum	CE_minedust_sum	0.761744850990985
CE_sum	Cases	CE_pest_all_sum	CE_minedust_sum	0.46695626994357
CE_sum	Cases	CE_pest_herbi_sum	CE_minedust_sum	0.462904069782245
CE_sum	Cases	CE_pest_insec_sum	CE_minedust_sum	0.467945264127887
CE_sum	Cases	CE_pest_fungi_sum	CE_minedust_sum	0.459368672241996
CE_sum	Cases	CE_sol_aromatic_sum	CE_minedust_sum	0.418950554371084
CE_sum	Cases	CE_sol_chlorinated_sum	CE_minedust_sum	0.448647556031876
CE_sum	Cases	CE_sol_other_sum	CE_minedust_sum	0.517947221127678
CE_sum	Cases	CE_metals_sum	CE_minedust_sum	0.620652085823658
CE_sum	Cases	CE_bioldust_sum	CE_gasfumes_sum	0.43632802477023
CE_sum	Cases	CE_minedust_sum	CE_gasfumes_sum	0.78036575607797
CE_sum	Cases	CE_gasfumes_sum	CE_gasfumes_sum	1
CE_sum	Cases	CE_vdgf_sum	CE_gasfumes_sum	0.912718614758983
CE_sum	Cases	CE_pest_all_sum	CE_gasfumes_sum	0.416300880614789
CE_sum	Cases	CE_pest_herbi_sum	CE_gasfumes_sum	0.401883146994
CE_sum	Cases	CE_pest_insec_sum	CE_gasfumes_sum	0.407402595189911
CE_sum	Cases	CE_pest_fungi_sum	CE_gasfumes_sum	0.416540637321702
CE_sum	Cases	CE_sol_aromatic_sum	CE_gasfumes_sum	0.353012051813036
CE_sum	Cases	CE_sol_chlorinated_sum	CE_gasfumes_sum	0.332345977015868
CE_sum	Cases	CE_sol_other_sum	CE_gasfumes_sum	0.525610093212038
CE_sum	Cases	CE_metals_sum	CE_gasfumes_sum	0.485170404290531
CE_sum	Cases	CE_bioldust_sum	CE_vdgf_sum	0.603428359508284
CE_sum	Cases	CE_minedust_sum	CE_vdgf_sum	0.761744850990985
CE_sum	Cases	CE_gasfumes_sum	CE_vdgf_sum	0.912718614758983
CE_sum	Cases	CE_vdgf_sum	CE_vdgf_sum	1
CE_sum	Cases	CE_pest_all_sum	CE_vdgf_sum	0.383975602482686
CE_sum	Cases	CE_pest_herbi_sum	CE_vdgf_sum	0.366557084291857
CE_sum	Cases	CE_pest_insec_sum	CE_vdgf_sum	0.362575863030913
CE_sum	Cases	CE_pest_fungi_sum	CE_vdgf_sum	0.378047529971616
CE_sum	Cases	CE_sol_aromatic_sum	CE_vdgf_sum	0.488333435907047
CE_sum	Cases	CE_sol_chlorinated_sum	CE_vdgf_sum	0.452371928998051
CE_sum	Cases	CE_sol_other_sum	CE_vdgf_sum	0.547680138183894
CE_sum	Cases	CE_metals_sum	CE_vdgf_sum	0.504119458301877
CE_sum	Cases	CE_bioldust_sum	CE_pest_all_sum	0.533012731430769
CE_sum	Cases	CE_minedust_sum	CE_pest_all_sum	0.46695626994357
CE_sum	Cases	CE_gasfumes_sum	CE_pest_all_sum	0.416300880614789
CE_sum	Cases	CE_vdgf_sum	CE_pest_all_sum	0.383975602482686
CE_sum	Cases	CE_pest_all_sum	CE_pest_all_sum	1
CE_sum	Cases	CE_pest_herbi_sum	CE_pest_all_sum	0.940422016268782
CE_sum	Cases	CE_pest_insec_sum	CE_pest_all_sum	0.964754090412975
CE_sum	Cases	CE_pest_fungi_sum	CE_pest_all_sum	0.987879072000925
CE_sum	Cases	CE_sol_aromatic_sum	CE_pest_all_sum	-0.0563328888542852
CE_sum	Cases	CE_sol_chlorinated_sum	CE_pest_all_sum	-0.0687811628096169
CE_sum	Cases	CE_sol_other_sum	CE_pest_all_sum	-0.0162485984169248
CE_sum	Cases	CE_metals_sum	CE_pest_all_sum	0.0133266375625609
CE_sum	Cases	CE_bioldust_sum	CE_pest_herbi_sum	0.516029799663951
CE_sum	Cases	CE_minedust_sum	CE_pest_herbi_sum	0.462904069782245
CE_sum	Cases	CE_gasfumes_sum	CE_pest_herbi_sum	0.401883146994
CE_sum	Cases	CE_vdgf_sum	CE_pest_herbi_sum	0.366557084291857
CE_sum	Cases	CE_pest_all_sum	CE_pest_herbi_sum	0.940422016268782
CE_sum	Cases	CE_pest_herbi_sum	CE_pest_herbi_sum	1
CE_sum	Cases	CE_pest_insec_sum	CE_pest_herbi_sum	0.948311400326477
CE_sum	Cases	CE_pest_fungi_sum	CE_pest_herbi_sum	0.926181504261537
CE_sum	Cases	CE_sol_aromatic_sum	CE_pest_herbi_sum	-0.0662599912404743
CE_sum	Cases	CE_sol_chlorinated_sum	CE_pest_herbi_sum	-0.0928966449240216
CE_sum	Cases	CE_sol_other_sum	CE_pest_herbi_sum	-0.0258807015106544
CE_sum	Cases	CE_metals_sum	CE_pest_herbi_sum	-0.0201291440513764
CE_sum	Cases	CE_bioldust_sum	CE_pest_insec_sum	0.510452728065833
CE_sum	Cases	CE_minedust_sum	CE_pest_insec_sum	0.467945264127887
CE_sum	Cases	CE_gasfumes_sum	CE_pest_insec_sum	0.407402595189911
CE_sum	Cases	CE_vdgf_sum	CE_pest_insec_sum	0.362575863030913
CE_sum	Cases	CE_pest_all_sum	CE_pest_insec_sum	0.964754090412975
CE_sum	Cases	CE_pest_herbi_sum	CE_pest_insec_sum	0.948311400326477
CE_sum	Cases	CE_pest_insec_sum	CE_pest_insec_sum	1
CE_sum	Cases	CE_pest_fungi_sum	CE_pest_insec_sum	0.976636293205422
CE_sum	Cases	CE_sol_aromatic_sum	CE_pest_insec_sum	-0.0717310846512377
CE_sum	Cases	CE_sol_chlorinated_sum	CE_pest_insec_sum	-0.086812632315837
CE_sum	Cases	CE_sol_other_sum	CE_pest_insec_sum	-0.0246139779226975
CE_sum	Cases	CE_metals_sum	CE_pest_insec_sum	-0.00385323105391364
CE_sum	Cases	CE_bioldust_sum	CE_pest_fungi_sum	0.524293791984538
CE_sum	Cases	CE_minedust_sum	CE_pest_fungi_sum	0.459368672241996
CE_sum	Cases	CE_gasfumes_sum	CE_pest_fungi_sum	0.416540637321702
CE_sum	Cases	CE_vdgf_sum	CE_pest_fungi_sum	0.378047529971616
CE_sum	Cases	CE_pest_all_sum	CE_pest_fungi_sum	0.987879072000925
CE_sum	Cases	CE_pest_herbi_sum	CE_pest_fungi_sum	0.926181504261537
CE_sum	Cases	CE_pest_insec_sum	CE_pest_fungi_sum	0.976636293205422
CE_sum	Cases	CE_pest_fungi_sum	CE_pest_fungi_sum	1
CE_sum	Cases	CE_sol_aromatic_sum	CE_pest_fungi_sum	-0.067376383544723
CE_sum	Cases	CE_sol_chlorinated_sum	CE_pest_fungi_sum	-0.0833061754941316
CE_sum	Cases	CE_sol_other_sum	CE_pest_fungi_sum	-0.0245637214989677
CE_sum	Cases	CE_metals_sum	CE_pest_fungi_sum	0.00277331537339858
CE_sum	Cases	CE_bioldust_sum	CE_sol_aromatic_sum	0.216944192713248
CE_sum	Cases	CE_minedust_sum	CE_sol_aromatic_sum	0.418950554371084
CE_sum	Cases	CE_gasfumes_sum	CE_sol_aromatic_sum	0.353012051813036
CE_sum	Cases	CE_vdgf_sum	CE_sol_aromatic_sum	0.488333435907047
CE_sum	Cases	CE_pest_all_sum	CE_sol_aromatic_sum	-0.0563328888542852
CE_sum	Cases	CE_pest_herbi_sum	CE_sol_aromatic_sum	-0.0662599912404743
CE_sum	Cases	CE_pest_insec_sum	CE_sol_aromatic_sum	-0.0717310846512377
CE_sum	Cases	CE_pest_fungi_sum	CE_sol_aromatic_sum	-0.067376383544723
CE_sum	Cases	CE_sol_aromatic_sum	CE_sol_aromatic_sum	1
CE_sum	Cases	CE_sol_chlorinated_sum	CE_sol_aromatic_sum	0.874924912278374
CE_sum	Cases	CE_sol_other_sum	CE_sol_aromatic_sum	0.703011221022771
CE_sum	Cases	CE_metals_sum	CE_sol_aromatic_sum	0.694027012919329
CE_sum	Cases	CE_bioldust_sum	CE_sol_chlorinated_sum	0.149902432379644
CE_sum	Cases	CE_minedust_sum	CE_sol_chlorinated_sum	0.448647556031876
CE_sum	Cases	CE_gasfumes_sum	CE_sol_chlorinated_sum	0.332345977015868
CE_sum	Cases	CE_vdgf_sum	CE_sol_chlorinated_sum	0.452371928998051
CE_sum	Cases	CE_pest_all_sum	CE_sol_chlorinated_sum	-0.0687811628096169
CE_sum	Cases	CE_pest_herbi_sum	CE_sol_chlorinated_sum	-0.0928966449240216
CE_sum	Cases	CE_pest_insec_sum	CE_sol_chlorinated_sum	-0.086812632315837
CE_sum	Cases	CE_pest_fungi_sum	CE_sol_chlorinated_sum	-0.0833061754941316
CE_sum	Cases	CE_sol_aromatic_sum	CE_sol_chlorinated_sum	0.874924912278374
CE_sum	Cases	CE_sol_chlorinated_sum	CE_sol_chlorinated_sum	1
CE_sum	Cases	CE_sol_other_sum	CE_sol_chlorinated_sum	0.666296031371473
CE_sum	Cases	CE_metals_sum	CE_sol_chlorinated_sum	0.767468271044294
CE_sum	Cases	CE_bioldust_sum	CE_sol_other_sum	0.124613535789224
CE_sum	Cases	CE_minedust_sum	CE_sol_other_sum	0.517947221127678
CE_sum	Cases	CE_gasfumes_sum	CE_sol_other_sum	0.525610093212038
CE_sum	Cases	CE_vdgf_sum	CE_sol_other_sum	0.547680138183894
CE_sum	Cases	CE_pest_all_sum	CE_sol_other_sum	-0.0162485984169248
CE_sum	Cases	CE_pest_herbi_sum	CE_sol_other_sum	-0.0258807015106544
CE_sum	Cases	CE_pest_insec_sum	CE_sol_other_sum	-0.0246139779226975
CE_sum	Cases	CE_pest_fungi_sum	CE_sol_other_sum	-0.0245637214989677
CE_sum	Cases	CE_sol_aromatic_sum	CE_sol_other_sum	0.703011221022771
CE_sum	Cases	CE_sol_chlorinated_sum	CE_sol_other_sum	0.666296031371473
CE_sum	Cases	CE_sol_other_sum	CE_sol_other_sum	1
CE_sum	Cases	CE_metals_sum	CE_sol_other_sum	0.655038321809992
CE_sum	Cases	CE_bioldust_sum	CE_metals_sum	0.0567834286872488
CE_sum	Cases	CE_minedust_sum	CE_metals_sum	0.620652085823658
CE_sum	Cases	CE_gasfumes_sum	CE_metals_sum	0.485170404290531
CE_sum	Cases	CE_vdgf_sum	CE_metals_sum	0.504119458301877
CE_sum	Cases	CE_pest_all_sum	CE_metals_sum	0.0133266375625609
CE_sum	Cases	CE_pest_herbi_sum	CE_metals_sum	-0.0201291440513764
CE_sum	Cases	CE_pest_insec_sum	CE_metals_sum	-0.00385323105391364
CE_sum	Cases	CE_pest_fungi_sum	CE_metals_sum	0.00277331537339858
CE_sum	Cases	CE_sol_aromatic_sum	CE_metals_sum	0.694027012919329
CE_sum	Cases	CE_sol_chlorinated_sum	CE_metals_sum	0.767468271044294
CE_sum	Cases	CE_sol_other_sum	CE_metals_sum	0.655038321809992
CE_sum	Cases	CE_metals_sum	CE_metals_sum	1
avg_cat	Cases	avg_bioldust_cat	avg_bioldust_cat	1
avg_cat	Cases	avg_minedust_cat	avg_bioldust_cat	0.459899111434343
avg_cat	Cases	avg_gasfumes_cat	avg_bioldust_cat	0.454004273222633
avg_cat	Cases	avg_vdgf_cat	avg_bioldust_cat	0.601450167371755
avg_cat	Cases	avg_sol_aromatic_cat	avg_bioldust_cat	0.172421028908318
avg_cat	Cases	avg_sol_chlorinated_cat	avg_bioldust_cat	0.124964900600075
avg_cat	Cases	avg_sol_other_cat	avg_bioldust_cat	0.16812736931915
avg_cat	Cases	avg_metals_cat	avg_bioldust_cat	0.0468890288086084
avg_cat	Cases	avg_pest_all_cat	avg_bioldust_cat	0.561600684698911
avg_cat	Cases	avg_sol_ac_cat	avg_bioldust_cat	0.16476297627277
avg_cat	Cases	avg_bioldust_cat	avg_minedust_cat	0.459899111434343
avg_cat	Cases	avg_minedust_cat	avg_minedust_cat	1
avg_cat	Cases	avg_gasfumes_cat	avg_minedust_cat	0.745877242602172
avg_cat	Cases	avg_vdgf_cat	avg_minedust_cat	0.740212849446282
avg_cat	Cases	avg_sol_aromatic_cat	avg_minedust_cat	0.418793539806878
avg_cat	Cases	avg_sol_chlorinated_cat	avg_minedust_cat	0.462291213018616
avg_cat	Cases	avg_sol_other_cat	avg_minedust_cat	0.497107740685309
avg_cat	Cases	avg_metals_cat	avg_minedust_cat	0.618417262360922
avg_cat	Cases	avg_pest_all_cat	avg_minedust_cat	0.483014339447564
avg_cat	Cases	avg_sol_ac_cat	avg_minedust_cat	0.420728848554687
avg_cat	Cases	avg_bioldust_cat	avg_gasfumes_cat	0.454004273222633
avg_cat	Cases	avg_minedust_cat	avg_gasfumes_cat	0.745877242602172
avg_cat	Cases	avg_gasfumes_cat	avg_gasfumes_cat	1
avg_cat	Cases	avg_vdgf_cat	avg_gasfumes_cat	0.85539845674008
avg_cat	Cases	avg_sol_aromatic_cat	avg_gasfumes_cat	0.314420857622696
avg_cat	Cases	avg_sol_chlorinated_cat	avg_gasfumes_cat	0.305274921334017
avg_cat	Cases	avg_sol_other_cat	avg_gasfumes_cat	0.473194330010127
avg_cat	Cases	avg_metals_cat	avg_gasfumes_cat	0.477706531225195
avg_cat	Cases	avg_pest_all_cat	avg_gasfumes_cat	0.467749634525337
avg_cat	Cases	avg_sol_ac_cat	avg_gasfumes_cat	0.331088383203792
avg_cat	Cases	avg_bioldust_cat	avg_vdgf_cat	0.601450167371755
avg_cat	Cases	avg_minedust_cat	avg_vdgf_cat	0.740212849446282
avg_cat	Cases	avg_gasfumes_cat	avg_vdgf_cat	0.85539845674008
avg_cat	Cases	avg_vdgf_cat	avg_vdgf_cat	1
avg_cat	Cases	avg_sol_aromatic_cat	avg_vdgf_cat	0.444750849780647
avg_cat	Cases	avg_sol_chlorinated_cat	avg_vdgf_cat	0.430706241236282
avg_cat	Cases	avg_sol_other_cat	avg_vdgf_cat	0.510038203154017
avg_cat	Cases	avg_metals_cat	avg_vdgf_cat	0.511932210722699
avg_cat	Cases	avg_pest_all_cat	avg_vdgf_cat	0.401756788930312
avg_cat	Cases	avg_sol_ac_cat	avg_vdgf_cat	0.463975971178947
avg_cat	Cases	avg_bioldust_cat	avg_sol_aromatic_cat	0.172421028908318
avg_cat	Cases	avg_minedust_cat	avg_sol_aromatic_cat	0.418793539806878
avg_cat	Cases	avg_gasfumes_cat	avg_sol_aromatic_cat	0.314420857622696
avg_cat	Cases	avg_vdgf_cat	avg_sol_aromatic_cat	0.444750849780647
avg_cat	Cases	avg_sol_aromatic_cat	avg_sol_aromatic_cat	1
avg_cat	Cases	avg_sol_chlorinated_cat	avg_sol_aromatic_cat	0.871136938055307
avg_cat	Cases	avg_sol_other_cat	avg_sol_aromatic_cat	0.675241910939034
avg_cat	Cases	avg_metals_cat	avg_sol_aromatic_cat	0.688428893261561
avg_cat	Cases	avg_pest_all_cat	avg_sol_aromatic_cat	-0.0609294256915732
avg_cat	Cases	avg_sol_ac_cat	avg_sol_aromatic_cat	0.964777564569272
avg_cat	Cases	avg_bioldust_cat	avg_sol_chlorinated_cat	0.124964900600075
avg_cat	Cases	avg_minedust_cat	avg_sol_chlorinated_cat	0.462291213018616
avg_cat	Cases	avg_gasfumes_cat	avg_sol_chlorinated_cat	0.305274921334017
avg_cat	Cases	avg_vdgf_cat	avg_sol_chlorinated_cat	0.430706241236282
avg_cat	Cases	avg_sol_aromatic_cat	avg_sol_chlorinated_cat	0.871136938055307
avg_cat	Cases	avg_sol_chlorinated_cat	avg_sol_chlorinated_cat	1
avg_cat	Cases	avg_sol_other_cat	avg_sol_chlorinated_cat	0.656009942464061
avg_cat	Cases	avg_metals_cat	avg_sol_chlorinated_cat	0.765685733951955
avg_cat	Cases	avg_pest_all_cat	avg_sol_chlorinated_cat	-0.0542042393151365
avg_cat	Cases	avg_sol_ac_cat	avg_sol_chlorinated_cat	0.922443588986473
avg_cat	Cases	avg_bioldust_cat	avg_sol_other_cat	0.16812736931915
avg_cat	Cases	avg_minedust_cat	avg_sol_other_cat	0.497107740685309
avg_cat	Cases	avg_gasfumes_cat	avg_sol_other_cat	0.473194330010127
avg_cat	Cases	avg_vdgf_cat	avg_sol_other_cat	0.510038203154017
avg_cat	Cases	avg_sol_aromatic_cat	avg_sol_other_cat	0.675241910939034
avg_cat	Cases	avg_sol_chlorinated_cat	avg_sol_other_cat	0.656009942464061
avg_cat	Cases	avg_sol_other_cat	avg_sol_other_cat	1
avg_cat	Cases	avg_metals_cat	avg_sol_other_cat	0.637686377492055
avg_cat	Cases	avg_pest_all_cat	avg_sol_other_cat	0.0158882501398746
avg_cat	Cases	avg_sol_ac_cat	avg_sol_other_cat	0.707795692212486
avg_cat	Cases	avg_bioldust_cat	avg_metals_cat	0.0468890288086084
avg_cat	Cases	avg_minedust_cat	avg_metals_cat	0.618417262360922
avg_cat	Cases	avg_gasfumes_cat	avg_metals_cat	0.477706531225195
avg_cat	Cases	avg_vdgf_cat	avg_metals_cat	0.511932210722699
avg_cat	Cases	avg_sol_aromatic_cat	avg_metals_cat	0.688428893261561
avg_cat	Cases	avg_sol_chlorinated_cat	avg_metals_cat	0.765685733951955
avg_cat	Cases	avg_sol_other_cat	avg_metals_cat	0.637686377492055
avg_cat	Cases	avg_metals_cat	avg_metals_cat	1
avg_cat	Cases	avg_pest_all_cat	avg_metals_cat	0.0200174403170096
avg_cat	Cases	avg_sol_ac_cat	avg_metals_cat	0.699288957011925
avg_cat	Cases	avg_bioldust_cat	avg_pest_all_cat	0.561600684698911
avg_cat	Cases	avg_minedust_cat	avg_pest_all_cat	0.483014339447564
avg_cat	Cases	avg_gasfumes_cat	avg_pest_all_cat	0.467749634525337
avg_cat	Cases	avg_vdgf_cat	avg_pest_all_cat	0.401756788930312
avg_cat	Cases	avg_sol_aromatic_cat	avg_pest_all_cat	-0.0609294256915732
avg_cat	Cases	avg_sol_chlorinated_cat	avg_pest_all_cat	-0.0542042393151365
avg_cat	Cases	avg_sol_other_cat	avg_pest_all_cat	0.0158882501398746
avg_cat	Cases	avg_metals_cat	avg_pest_all_cat	0.0200174403170096
avg_cat	Cases	avg_pest_all_cat	avg_pest_all_cat	1
avg_cat	Cases	avg_sol_ac_cat	avg_pest_all_cat	-0.0501213470769864
avg_cat	Cases	avg_bioldust_cat	avg_sol_ac_cat	0.16476297627277
avg_cat	Cases	avg_minedust_cat	avg_sol_ac_cat	0.420728848554687
avg_cat	Cases	avg_gasfumes_cat	avg_sol_ac_cat	0.331088383203792
avg_cat	Cases	avg_vdgf_cat	avg_sol_ac_cat	0.463975971178947
avg_cat	Cases	avg_sol_aromatic_cat	avg_sol_ac_cat	0.964777564569272
avg_cat	Cases	avg_sol_chlorinated_cat	avg_sol_ac_cat	0.922443588986473
avg_cat	Cases	avg_sol_other_cat	avg_sol_ac_cat	0.707795692212486
avg_cat	Cases	avg_metals_cat	avg_sol_ac_cat	0.699288957011925
avg_cat	Cases	avg_pest_all_cat	avg_sol_ac_cat	-0.0501213470769864
avg_cat	Cases	avg_sol_ac_cat	avg_sol_ac_cat	1
