## Supplemental Table 3 for "LIFETIME JEM-DERIVED OCCUPATIONAL EXPOSURE BURDEN AND ODDS OF PARKINSON’S DISEASE AND PARKINSONISM IN A MATCHED CASE-CONTROL STUDY"

contrast	exposure_set	term	OR	CI_lower	CI_upper	std.error	statistic	p.value	q_value
PD + Parkinsonism vs Controls	Cumulative exposure (CE_sum)	SmokeTRUE	0.7457386836694382	0.5261545740378305	1.0569635079919326	0.177952357820012	-1.648643680396352	0.09922065446699127	0.28765261765235844
PD + Parkinsonism vs Controls	Cumulative exposure (CE_sum)	AnyParentTremPDTRUE	4.54780722250879	2.4398766459827885	8.476883684737318	0.3177087484711096	4.767401574453284	1.866171120600536e-6	2.6126395688407506e-5
PD + Parkinsonism vs Controls	Cumulative exposure (CE_sum)	SNCACC	2.1662423298327655	1.3323876208848222	3.521952439368197	0.24797470191428497	3.1172293597534138	0.0018255948102290107	0.012779163671603075
PD + Parkinsonism vs Controls	Cumulative exposure (CE_sum)	SNCATC	1.316885035380999	0.9047326239867178	1.9167941449582064	0.1915264520948109	1.4372381628704538	0.15065033269225855	0.32556461100747736
PD + Parkinsonism vs Controls	Cumulative exposure (CE_sum)	factor(CE_minedust_cat)1	1.2871380566812882	0.7538734682552057	2.197615974988045	0.27293967454039153	0.9248241151992529	0.3550574044963018	0.47566195969698566
PD + Parkinsonism vs Controls	Cumulative exposure (CE_sum)	factor(CE_minedust_cat)2	0.7172271333511896	0.3448293992860792	1.4917949626110434	0.37365113809345457	-0.8895000489679238	0.37373439690477445	0.47566195969698566
PD + Parkinsonism vs Controls	Cumulative exposure (CE_sum)	factor(CE_gasfumes_cat)1	1.071841546089434	0.6427523288771222	1.7873825551599334	0.2609099217201979	0.2659087848490531	0.7903094592672041	0.7903094592672041
PD + Parkinsonism vs Controls	Cumulative exposure (CE_sum)	factor(CE_gasfumes_cat)2	0.6422085436472026	0.3376815589799795	1.2213631528451725	0.32797019340828815	-1.3502513417330564	0.1769353745051983	0.32556461100747736
PD + Parkinsonism vs Controls	Cumulative exposure (CE_sum)	factor(CE_sol_ac_cat)1	0.6536498482128638	0.3480664409238593	1.2275188694855075	0.3215255122123486	-1.3223941959174383	0.18603692057570134	0.32556461100747736
PD + Parkinsonism vs Controls	Cumulative exposure (CE_sum)	factor(CE_sol_ac_cat)2	1.1036542575346293	0.6193021897360464	1.9668148124802556	0.2947955503573897	0.33455975222013823	0.7379572099414957	0.7903094592672041
PD + Parkinsonism vs Controls	Cumulative exposure (CE_sum)	factor(CE_metals_cat)1	1.230027192246627	0.6063555454275966	2.4951810947802744	0.36088675025126604	0.5736876638263756	0.5661791776589733	0.6605423739354689
PD + Parkinsonism vs Controls	Cumulative exposure (CE_sum)	factor(CE_metals_cat)2	1.8958687884928762	0.8792656553987368	4.087864050087871	0.3920201623616441	1.6317456561496722	0.10273307773298516	0.28765261765235844
PD + Parkinsonism vs Controls	Cumulative exposure (CE_sum)	factor(CE_pest_all_cat)1	1.5133351344443453	0.7713436630180974	2.9690828342099858	0.34385181914703256	1.204925757187101	0.22823196417289054	0.3550274998244964
PD + Parkinsonism vs Controls	Cumulative exposure (CE_sum)	factor(CE_pest_all_cat)2	2.9811111655330778	1.2262479960328538	7.2473299120709695	0.4532414956049563	2.409964921457573	0.01595405438622189	0.07445225380236882
PD vs Controls	Cumulative exposure (CE_sum)	SmokeTRUE	0.5875563936906498	0.3859801269707638	0.8944048971539689	0.21438472868835332	-2.4805080639995536	0.01311952961902812	0.08207492941334045
PD vs Controls	Cumulative exposure (CE_sum)	AnyParentTremPDTRUE	5.189750388419943	2.542471460656934	10.593436154892283	0.3640622904139741	4.523087517336647	6.094402558178488e-6	8.532163581449883e-5
PD vs Controls	Cumulative exposure (CE_sum)	SNCACC	1.8308410415135545	1.0605310107453638	3.160660919226299	0.278579461096019	2.1709261853813784	0.029936752580148076	0.10477863403051826
PD vs Controls	Cumulative exposure (CE_sum)	SNCATC	1.2573008369633416	0.8137716138787705	1.9425664002876064	0.22196466808032547	1.0315480940281962	0.30228386699561355	0.43238658614017883
PD vs Controls	Cumulative exposure (CE_sum)	factor(CE_minedust_cat)1	1.3699046134860364	0.7471830452986987	2.5116183535723957	0.30928435436124335	1.0176431745907077	0.3088475615286992	0.43238658614017883
PD vs Controls	Cumulative exposure (CE_sum)	factor(CE_minedust_cat)2	0.705116957937321	0.3030409138024174	1.6406693014889386	0.4308731527991398	-0.8108919989007202	0.41742769549141795	0.5201897350619236
PD vs Controls	Cumulative exposure (CE_sum)	factor(CE_gasfumes_cat)1	1.056131547823579	0.5883234745961441	1.8959193274990547	0.2985213552019485	0.18294419604029125	0.8548418046152217	0.8548418046152217
PD vs Controls	Cumulative exposure (CE_sum)	factor(CE_gasfumes_cat)2	0.5397340606562325	0.2581013816731661	1.1286760820263846	0.376396752106281	-1.6383742355570619	0.10134365034444855	0.2837622209644559
PD vs Controls	Cumulative exposure (CE_sum)	factor(CE_sol_ac_cat)1	0.6119289389315449	0.2905080336460583	1.2889730504255443	0.3801013377454796	-1.2921267759316752	0.19631324451923438	0.43238658614017883
PD vs Controls	Cumulative exposure (CE_sum)	factor(CE_sol_ac_cat)2	1.4107520512770186	0.727295521154616	2.7364685912306252	0.3380395390666245	1.0179960984718008	0.30867981020937046	0.43238658614017883
PD vs Controls	Cumulative exposure (CE_sum)	factor(CE_metals_cat)1	1.0934697181115642	0.47867797209684276	2.497871416955621	0.42147869775863567	0.21200565674772556	0.8321026211881176	0.8548418046152217
PD vs Controls	Cumulative exposure (CE_sum)	factor(CE_metals_cat)2	1.650136914006669	0.692363442828845	3.932835945008983	0.4431216717977978	1.1302951187736046	0.25835189069138176	0.43238658614017883
PD vs Controls	Cumulative exposure (CE_sum)	factor(CE_pest_all_cat)1	1.352128717727852	0.6225268439569714	2.936824471188157	0.39574640829007246	0.7623068009954208	0.44587691576736305	0.5201897350619236
PD vs Controls	Cumulative exposure (CE_sum)	factor(CE_pest_all_cat)2	3.5584236600518446	1.247895523182527	10.146986433706969	0.534631815637114	2.374190269933078	0.017587484874287237	0.08207492941334045
Parkinsonism vs Controls	Cumulative exposure (CE_sum)	SmokeTRUE	1.3313187486608629	0.6189375466330895	2.8636323974486917	0.3907831484287859	0.7322986993665107	0.4639862730177748	0.8301315650588111
Parkinsonism vs Controls	Cumulative exposure (CE_sum)	AnyParentTremPDTRUE	3.6155081646606293	0.8812350696234427	14.833612210092117	0.7202496042142135	1.7844264118281792	0.07435440250288664	0.5204808175202065
Parkinsonism vs Controls	Cumulative exposure (CE_sum)	SNCACC	4.609812638326035	1.2032565188651005	17.660716752661834	0.6852960449430258	2.2299664867672417	0.025749667831519874	0.3604953496412782
Parkinsonism vs Controls	Cumulative exposure (CE_sum)	SNCATC	1.7908307107072927	0.731398748055838	4.384851140280521	0.4568839470693916	1.2753339226086238	0.20219107574295858	0.7679857532066025
Parkinsonism vs Controls	Cumulative exposure (CE_sum)	factor(CE_minedust_cat)1	0.9900336907631503	0.26539255484974367	3.6932713104971704	0.6717107635990267	-0.01491163444365354	0.988102678011197	0.988102678011197
Parkinsonism vs Controls	Cumulative exposure (CE_sum)	factor(CE_minedust_cat)2	0.8504100945377465	0.15065854956664645	4.800240882259257	0.8830277983648616	-0.1835011105926479	0.8544048474431934	0.920128297246516
Parkinsonism vs Controls	Cumulative exposure (CE_sum)	factor(CE_gasfumes_cat)1	1.5771924266993411	0.4933255758190721	5.042381892947032	0.5929865324804249	0.7683923602213925	0.44225411781440704	0.8301315650588111
Parkinsonism vs Controls	Cumulative exposure (CE_sum)	factor(CE_gasfumes_cat)2	1.1896056854007817	0.26999177401386754	5.241499271252526	0.7566392516226635	0.22946456324362188	0.8185078602874161	0.920128297246516
Parkinsonism vs Controls	Cumulative exposure (CE_sum)	factor(CE_sol_ac_cat)1	0.6298217042453418	0.14812871692954252	2.677910045809589	0.7384600823501455	-0.6260575484517091	0.5312771953140895	0.8301315650588111
Parkinsonism vs Controls	Cumulative exposure (CE_sum)	factor(CE_sol_ac_cat)2	0.41577850677592526	0.08320221198297124	2.0777304181792586	0.820871588312526	-1.0691106972698994	0.2850197919993774	0.7980554175982566
Parkinsonism vs Controls	Cumulative exposure (CE_sum)	factor(CE_metals_cat)1	1.5711762258294453	0.226878916269748	10.880670505656953	0.9873463772122093	0.4576150150677526	0.6472290541473824	0.8301315650588111
Parkinsonism vs Controls	Cumulative exposure (CE_sum)	factor(CE_metals_cat)2	4.314801040577724	0.41838247107523424	44.49877637541556	1.1905374258579442	1.2280598517348291	0.21942450091617213	0.7679857532066025
Parkinsonism vs Controls	Cumulative exposure (CE_sum)	factor(CE_pest_all_cat)1	1.4412824290241872	0.29397421018441977	7.066249243124779	0.8111355828292155	0.4506438882842765	0.6522462296890659	0.8301315650588111
Parkinsonism vs Controls	Cumulative exposure (CE_sum)	factor(CE_pest_all_cat)2	1.8679860773172683	0.24353971224657658	14.327733053729949	1.039476318463823	0.6011304687018149	0.547753091142813	0.8301315650588111
PD + Parkinsonism vs Controls	Average exposure (avg_exposure)	SmokeTRUE	0.7241910309576003	0.51325188080164	1.0218231416907773	0.17566062173852898	-1.837065491926434	0.06620022768284944	0.3089343958532974
PD + Parkinsonism vs Controls	Average exposure (avg_exposure)	AnyParentTremPDTRUE	4.301996269264726	2.342442546348749	7.900800781481461	0.3101510845299526	4.704414191705822	2.5459591634033982e-6	3.564342828764757e-5
PD + Parkinsonism vs Controls	Average exposure (avg_exposure)	SNCACC	1.9977643089787305	1.2396423797892946	3.2195270985392064	0.2434768082134138	2.842277730154216	0.004479245235060405	0.03135471664542283
PD + Parkinsonism vs Controls	Average exposure (avg_exposure)	SNCATC	1.3349319606406875	0.924674636773061	1.927211225084515	0.18734715281140155	1.54195204147032	0.12308524818753838	0.4307983686563843
PD + Parkinsonism vs Controls	Average exposure (avg_exposure)	factor(avg_minedust_cat)1	1.1792065324014616	0.6993700071918729	1.988258049042681	0.2665442452749396	0.6184405968199416	0.5362849440153826	0.8163660435522544
PD + Parkinsonism vs Controls	Average exposure (avg_exposure)	factor(avg_minedust_cat)2	0.9897260170355076	0.46185242066101406	2.1209320228201984	0.3888758957390993	-0.02655635059492703	0.9788135881482954	0.9788135881482954
PD + Parkinsonism vs Controls	Average exposure (avg_exposure)	factor(avg_gasfumes_cat)1	0.9309867244245147	0.568567624681722	1.5244207433370425	0.251598887858663	-0.28422328053566226	0.7762392755539413	0.8359499890580906
PD + Parkinsonism vs Controls	Average exposure (avg_exposure)	factor(avg_gasfumes_cat)2	0.8642464426325142	0.43856601082548563	1.703100320512916	0.3461020864304296	-0.4215441687337815	0.6733577654684814	0.8163660435522544
PD + Parkinsonism vs Controls	Average exposure (avg_exposure)	factor(avg_sol_ac_cat)1	0.7320164994381209	0.38723493937845077	1.383780493334946	0.3248893712418213	-0.9601798417303354	0.3369647104396366	0.6109437792298502
PD + Parkinsonism vs Controls	Average exposure (avg_exposure)	factor(avg_sol_ac_cat)2	0.9017086735634018	0.532982808605863	1.5255248740691283	0.2682714193257487	-0.3856683267243422	0.6997423230447894	0.8163660435522544
PD + Parkinsonism vs Controls	Average exposure (avg_exposure)	factor(avg_metals_cat)1	1.4074575649481271	0.6987847616313099	2.8348311324151134	0.3572501557698924	0.9567103773631163	0.33871345880725784	0.6109437792298502
PD + Parkinsonism vs Controls	Average exposure (avg_exposure)	factor(avg_metals_cat)2	1.2509436238769749	0.546832104885445	2.8616826556777952	0.4222075680357246	0.5303035345018631	0.5959014964918513	0.8163660435522544
PD + Parkinsonism vs Controls	Average exposure (avg_exposure)	factor(avg_pest_all_cat)1	1.4003046082219626	0.6920522569111868	2.833388629580477	0.3595900772990618	0.9363155757384547	0.34911073098848583	0.6109437792298502
PD + Parkinsonism vs Controls	Average exposure (avg_exposure)	factor(avg_pest_all_cat)2	1.6445165594903073	0.6721322111296092	4.023664793408233	0.4565117922226971	1.0896683605792652	0.2758592581423277	0.6109437792298502
PD vs Controls	Average exposure (avg_exposure)	SmokeTRUE	0.5779095010684128	0.3834526510282219	0.8709794821592226	0.2092901396630819	-2.6199896277829464	0.008793244139737071	0.061552708978159495
PD vs Controls	Average exposure (avg_exposure)	AnyParentTremPDTRUE	4.811717387696454	2.4024951974287707	9.63690759666828	0.3543668191143114	4.433411879752003	9.27534277254623e-6	1.298547988156472e-4
PD vs Controls	Average exposure (avg_exposure)	SNCACC	1.6992651279436382	0.995705324929584	2.8999563452666206	0.2727089925201827	1.9441818732243965	0.05187352289378114	0.24207644017097865
PD vs Controls	Average exposure (avg_exposure)	SNCATC	1.245939655509241	0.8201782153120831	1.8927174560224096	0.21333229513987204	1.0307393377915859	0.3026630722113455	0.8642374634294959
PD vs Controls	Average exposure (avg_exposure)	factor(avg_minedust_cat)1	1.2237271996783174	0.6786950745721098	2.2064522277204617	0.300762983538766	0.6712969820760553	0.5020313568394198	0.8782631028419564
PD vs Controls	Average exposure (avg_exposure)	factor(avg_minedust_cat)2	0.9343858131217785	0.39056709993533667	2.235408071769988	0.4450539145747379	-0.15248905284451275	0.8788012240322823	0.9744940941630881
PD vs Controls	Average exposure (avg_exposure)	factor(avg_gasfumes_cat)1	0.8599571354148435	0.4924019740015369	1.501875121947816	0.2844884633704808	-0.5303298830826999	0.5958832311540072	0.8782631028419564
PD vs Controls	Average exposure (avg_exposure)	factor(avg_gasfumes_cat)2	0.8273235891664864	0.3848772003988858	1.7783966430901597	0.39045185618549133	-0.48548720348605146	0.6273307877442547	0.8782631028419564
PD vs Controls	Average exposure (avg_exposure)	factor(avg_sol_ac_cat)1	0.8655977640499102	0.42079435277200944	1.7805835182730227	0.36800476413941147	-0.392209471397538	0.6949034464885611	0.8844225682581686
PD vs Controls	Average exposure (avg_exposure)	factor(avg_sol_ac_cat)2	1.0024102900789464	0.5418001090811897	1.8546072118002892	0.3139167570639652	0.0076688801561097366	0.9938811789012532	0.9938811789012532
PD vs Controls	Average exposure (avg_exposure)	factor(avg_metals_cat)1	1.2879858235690214	0.5837433097674711	2.8418441016062026	0.4037694356460287	0.6267924184773238	0.5307953138535053	0.8782631028419564
PD vs Controls	Average exposure (avg_exposure)	factor(avg_metals_cat)2	1.0590747701947958	0.4131052236132293	2.7151420624816325	0.48033974900954457	0.11948973361646628	0.904887373151439	0.9744940941630881
PD vs Controls	Average exposure (avg_exposure)	factor(avg_pest_all_cat)1	1.3439195487434235	0.6022717588087336	2.9988451676152805	0.4095161421421821	0.7218039787080472	0.4704150029436269	0.8782631028419564
PD vs Controls	Average exposure (avg_exposure)	factor(avg_pest_all_cat)2	1.7194027543595722	0.605652409753008	4.88125826644513	0.5323700035598314	1.0180457032956587	0.3086562369391057	0.8642374634294959
Parkinsonism vs Controls	Average exposure (avg_exposure)	SmokeTRUE	1.4743716636218522	0.6814932711184314	3.189718658444839	0.39373213787725886	0.9860305291820544	0.32411813191961714	0.8477617731829
Parkinsonism vs Controls	Average exposure (avg_exposure)	AnyParentTremPDTRUE	3.540543512521774	0.8762849084569346	14.30521996108995	0.7124336283446622	1.7745937300976005	0.07596499325248812	0.5056978325991175
Parkinsonism vs Controls	Average exposure (avg_exposure)	SNCACC	4.934580286116647	1.3385004294591831	18.192061850865176	0.665684536208224	2.3979340574066885	0.016487833188757788	0.230829664642609
Parkinsonism vs Controls	Average exposure (avg_exposure)	SNCATC	2.081527107280631	0.85031118568778	5.095493474944108	0.45677099848355635	1.6049657551745589	0.10850134118099085	0.5056978325991175
Parkinsonism vs Controls	Average exposure (avg_exposure)	factor(avg_minedust_cat)1	1.018643209705783	0.2889461817025798	3.5910977697146556	0.6428620096502023	0.028733312861030036	0.977077287508582	0.977077287508582
Parkinsonism vs Controls	Average exposure (avg_exposure)	factor(avg_minedust_cat)2	1.6426793729413989	0.27850915865335846	9.68871377635971	0.9054416413711697	0.5481619687079818	0.5835806933780657	0.8477617731829
Parkinsonism vs Controls	Average exposure (avg_exposure)	factor(avg_gasfumes_cat)1	1.4173133826828077	0.4487262658951247	4.476620553344809	0.5867992139370389	0.5943482663933748	0.5522792023300679	0.8477617731829
Parkinsonism vs Controls	Average exposure (avg_exposure)	factor(avg_gasfumes_cat)2	1.1563376343293341	0.22072542962855837	6.057828166045436	0.8449612144108809	0.17191061121795206	0.8635078042380214	0.977077287508582
Parkinsonism vs Controls	Average exposure (avg_exposure)	factor(avg_sol_ac_cat)1	0.30506232030349234	0.06192616625889149	1.5028060816793796	0.813572743463198	-1.45929076892289	0.1444850950283193	0.5056978325991175
Parkinsonism vs Controls	Average exposure (avg_exposure)	factor(avg_sol_ac_cat)2	0.5858699330507318	0.1783385820234486	1.924673699646989	0.6068549868107351	-0.8810300366854193	0.37830156281466415	0.8477617731829
Parkinsonism vs Controls	Average exposure (avg_exposure)	factor(avg_metals_cat)1	1.8568947641690472	0.27840795383706446	12.384912563296824	0.9681674801368189	0.6392546988571238	0.5226572534737648	0.8477617731829
Parkinsonism vs Controls	Average exposure (avg_exposure)	factor(avg_metals_cat)2	1.8020652603332445	0.19279367238693096	16.84411714499849	1.1403618171434193	0.5164443119525794	0.6055441237020714	0.8477617731829
Parkinsonism vs Controls	Average exposure (avg_exposure)	factor(avg_pest_all_cat)1	1.4267989098235185	0.2560861200073328	7.949494213178323	0.8763808461665415	0.40556957855258546	0.6850588851371255	0.8718931265381598
Parkinsonism vs Controls	Average exposure (avg_exposure)	factor(avg_pest_all_cat)2	0.9612764548162739	0.1299782987241951	7.109282331390709	1.0208833192136828	-0.038685358583487185	0.9691412468293712	0.977077287508582
