## Supplemental Table 4 for "LIFETIME JEM-DERIVED OCCUPATIONAL EXPOSURE BURDEN AND ODDS OF PARKINSON’S DISEASE AND PARKINSONISM IN A MATCHED CASE-CONTROL STUDY"

Diagnostic Contrast	Exposure Type	Model	Mean Estimate (log OR)	Standard Error	Median Estimate (log OR)	Percentile CI Lower (log OR)	Percentile CI Upper (log OR)	OR (Mean)	OR Normal CI Lower	OR Normal CI Upper	OR (Median)	OR Percentile CI Lower	OR Percentile CI Upper
PD & Parkinsonism vs. Control	AVG	gwqs_avg_logit1	0.14	0.073	0.144	0.007	0.255	1.151	0.998	1.327	1.155	1.007	1.29
PD vs. Control	AVG	gwqs_avg_logit2	0.097	0.079	0.094	-0.032	0.255	1.101	0.943	1.286	1.099	0.969	1.291
Parkinsonism vs. Control	AVG	gwqs_avg_logit3	0.222	0.154	0.255	-0.086	0.471	1.249	0.924	1.687	1.29	0.918	1.602
PD & Parkinsonism vs. Control	CE	gwqs_CE_logit1	0.138	0.07	0.139	0.004	0.265	1.147	1.001	1.315	1.15	1.004	1.303
PD vs. Control	CE	gwqs_CE_logit2	0.116	0.097	0.118	-0.108	0.283	1.123	0.928	1.359	1.125	0.897	1.327
Parkinsonism vs. Control	CE	gwqs_CE_logit3	0.177	0.158	0.178	-0.148	0.461	1.194	0.876	1.628	1.195	0.862	1.586
