## Supplemental Table 6 for "LIFETIME JEM-DERIVED OCCUPATIONAL EXPOSURE BURDEN AND ODDS OF PARKINSON’S DISEASE AND PARKINSONISM IN A MATCHED CASE-CONTROL STUDY"

Occupational class distribution of study participants by diagnostic group (Controls, Parkinson’s disease [PD], and Parkinsonism)
	Controls (N=334)	PD (N=260)	Parkinsonism (N=74)	Total (N=668)	p-valuea
Managers					0.324
Ever	11 (3.3%)	15 (5.8%)	4 (5.4%)	30 (4.5%)
Never	323 (96.7%)	245 (94.2%)	70 (94.6%)	638 (95.5%)
Professionals					0.183
Ever	42 (12.6%)	23 (8.8%)	5 (6.8%)	70 (10.5%)
Never	292 (87.4%)	237 (91.2%)	69 (93.2%)	598 (89.5%)
Technicians and Associate Professors					0.295
Ever	26 (7.8%)	19 (7.3%)	2 (2.7%)	47 (7.0%)
Never	308 (92.2%)	241 (92.7%)	72 (97.3%)	621 (93.0%)
Clerical support workers					0.477
Ever	56 (16.8%)	50 (19.2%)	10 (13.5%)	116 (17.4%)
Never	278 (83.2%)	210 (80.8%)	64 (86.5%)	552 (82.6%)
Services and sales workers					0.681
Ever	71 (21.3%)	48 (18.5%)	14 (18.9%)	133 (19.9%)
Never	263 (78.7%)	212 (81.5%)	60 (81.1%)	535 (80.1%)
Craft and related trades workers					0.984
Ever	144 (43.1%)	114 (43.8%)	32 (43.2%)	290 (43.4%)
Never	190 (56.9%)	146 (56.2%)	42 (56.8%)	378 (56.6%)
Plant and machine operators and assemblers					0.702
Ever	81 (24.3%)	68 (26.2%)	16 (21.6%)	165 (24.7%)
Never	253 (75.7%)	192 (73.8%)	58 (78.4%)	503 (75.3%)
Elementary occupations					0.094
Ever	58 (17.4%)	64 (24.6%)	16 (21.6%)	138 (20.7%)
Never	276 (82.6%)	196 (75.4%)	58 (78.4%)	530 (79.3%)
a Continuous variables are expressed as mean ± standard deviation (SD), and categorical variables as number and percentage. p-values were calculated using one-way analysis of variance (ANOVA) for continuous variables and chi-squared (χ²) tests for categorical variables.
